# State and trait dimensions of subjective memory concerns: Genetic influences across 30 years

**DOI:** 10.1101/2022.08.08.22278570

**Authors:** Tyler Bell, Asad Beck, Nathan Gillespie, Chandra Reynolds, McKenna E. Williams, Daniel E. Gustavson, Michael J. Lyons, Michael Neale, William S. Kremen, Carol E. Franz

## Abstract

**INTRODUCTION:** Genetic influences on the stability of subjective memory concerns (SMC) may confound its interpretation as a state-related risk indicator.

**METHODS:** We estimated genetic influences on SMC and SMC change from average ages 38 to 67, genetic correlations of SMC with memory and depressive symptoms at average ages 56, 62, and 67, and correlations of SMC with polygenic scores for Alzheimer’s disease and neuroticism, *APOE* genotype, and parental history or dementia.

**RESULTS:** SMC was highly stable over this 30-year period. Heritability was .51. Phenotypically and genetically, SMC was more strongly related to depressive symptoms than to objective memory. It was also correlated with parental history of dementia and polygenic risk for neuroticism.

**DISCUSSION:** SMC’s heritability and stability indicate a substantial trait-like component that is related more to depression and personality than objective memory. Improving it as an indicator of impending cognitive decline or dementia will require isolating its state-related component.
