## Supplemental Material for "State and trait dimensions of subjective memory concerns: Genetic influences across 30 years"

### Sheet: Table S1
Table S1. Numbers of Complete and Incomplete Monozygotic (MZ) and Dizygotic (DZ) Twin Pairs with Data on Subjective Memory Concerns.
	SMC Age 38		SMC Age 56		SMC 62		SMC 68
Zygosity	Complete	Singletons	Complete	Singletons	Complete	Singletons	Complete	Singletons
MZ	436	40	134	5	328	38	301	91
DZ	285	55	116	15	233	39	206	87
Note. MZ = monozygotic twins; DZ = dizyogotic twins; SMC = subjective memory concerns.

### Sheet: Table S2
Table S2. Measures of subjective memory concerns.
	Description	Response
Age 38	In the last 6 months have you had… Had trouble with your memory?	1- Very Often
		2- Often
		3- Sometimes
		4- Almost Never
		5- Never
	In general, rate your memory in terms of the kinds of problems you have:	1 - No problems
Ages 56, 62, and 67		2 - Minor problems
		3 - Moderate problems
		4 - Major problems
	In general, how concerned you about your memory are?”	1 - Not at all concerned
		2 - A little concerned
		3 - Somewhat concerned
		4 -Very Concerned

### Sheet: Table S3
Table S3. Phenotypic correlations (bottom diagonal) and genetic correlations (top diagonal) between key study variables.
	Heritability	1	2	3	4	5	6	7	8	9	10	11
1. GCA Age 20	0.35	-	0.02	-0.12	-0.07	-0.08	0.27	0.21	0.2	-0.12	-0.13	-0.16
	(.31 to .39)		(-.03 to .07)	(-.18 to -.06)	(-.12 to -.02)	(-.13 to -.03)	(.20 to .34)	(.16 to .26)	(.15 to .25)	(.17 to -.08)	(-.18 to -.08)	(-.21 to -.11)
2. SMC Age 38	0.23	0.01	-	0.63	0.56	0.49	0.03	-0.2	-0.09	0.19	0.14	0.15
	(.15 to .32)	(-.10 to .13)		(.61 to .99)	(.55 to .57)	(.45 to .59)	(-.15 to .99)	(-.23 to -.02)	(-.99 to .08)	(.12 to .26)	(.07 to .21)	(.08 to .21)
3. SMC Age 56	0.34	-0.24	0.27	-	0.9	0.78	-0.22	-0.31	-0.23	0.2	0.23	0.15
	(.20 to .49)	(-.35 to -.14)	(.14 to .38)		(.74 to .99)	(.01 to .85)	(-.99 to -.14)	(-.38 to -.28)	(-.23 to -.16)	(.10 to .29)	(.12 to .33)	(.08 to .25)
4. SMC Age 62	0.27	-0.16	0.19	0.52	-	0.87	-0.05	-0.19	-0.08	0.15	0.17	0.14
	(.17 to .38)	(-.27 to -.05)	(.08 to .30)	(.42 to .61)		(.73 to .90)	(-.99 to .99)	(.99 to .99)	(-.99 to .99)	(.05 to .25)	(.10 to .25)	(.06 to .22)
5. SMC Age 67	0.36	-0.09	0.25	0.47	0.59	-	-0.17	-0.29	-0.26	0.19	0.21	0.17
	(.26 to .46)	(-.20 to .03)	(.14 to .36)	(.37 to .56)	(.54 to .64)		(-.32 to -.02)	(-.99 to -.15)	(-.99 to -.15)	(.11 to .27)	(.14 to .29)	(.10 to .25)
6. Memory Age 56	0.6	0.34	0.001	-0.24	-0.1	-0.08	-	0.65	0.64	-0.07	-0.07	-0.12
	(.51 to .68)	(.24 to .45)	(-.11 to .11)	(-.33 to -.13)	(-.16 to -.03)	(-.14 to -.01)		(.41 to .91)	(.41 to .91)	(-.15 to .01)	(-.16 to .02)	(-.20 to -.04)
7. Memory Age 62	0.68	0.35	-0.03	-0.23	-0.13	-0.13	0.75	-	0.63	-0.1	-0.13	-0.15
	(.59 to .78)	(.25 to .45)	(-.13 to .08)	(-.33 to -.13)	(-.19 to -.05)	(-.19 to -.06)	(.71 to .78)		(.42 to .87)	(-.17 to -.03)	(-.20 to -.06)	(-.22 to -.08)
8. Memory Age 67	0.72	0.27	-0.01	-0.26	-0.15	-0.14	0.71	0.78	-	-0.07	-0.06	-0.08
	(.61 to .84)	(.17 to .38)	(-.12 to .10)	(-.36 to -.15)	(-.22 to -.08)	(-.21 to -.07	(.67 to .75)	(.75 to .81)		(-.14 to .001)	(-.13 to .01)	(-.15 to -.01)
9. Dep. Age 56	0.41	-0.2	0.17	0.32	0.26	0.27	-0.08	-0.14	-0.11	-	0.37	0.32
	(.32 to .50)	(-.31 to -.09)	(.06 to .29)	(.21 to .42)	(.19 to .33)	(.20 to .33)	(-.15 to -.01)	(-.21 to -.07)	(-.18 to -.04)		(.30 to .45)	(.25 to .40)
10. Dep. Age 62	0.31	-0.22	0.22	. 37	0.37	0.34	-0.12	-0.15	-0.14	0.56	-	0.29
	(.22 to .41)	(-.32 to -.11)	(.09 to .32)	(.27 to .47)	(.31 to .43)	(.27 to .40)	(-.18 to -.04)	(-.22 to -.08)	(-.21 to -.07)	(.50 to .61)		(.21 to .37)
11. Dep. Age 67	0.27	-0.14	0.3	0.23	0.28	0.35	-0.09	-0.15	-0.17	0.52	0.63	-
	(.17 to .37)	(-.24 to -.03)	(.19 to .40)	(.12 to .34)	(.22 to .35)	(.29 to .41)	(-.17 to -.02)	(-.22 to -.08)	(-.24 to -.10)	(.45 to .57)	(.58 to .68)
Notes. Heritability refers to that of additive genetics (A) and were multivariate estimates from a correlated factors model. Dep. = depressive symptoms; GCA = general cognitive ability; SMC = subjective memory concerns. Phenotypic correlations are shown in the bottom-diagonal (blue), and genetic associations are shown in the top diagonal (gold).

### Sheet: Table S4
Table S4. Subjective Memory Concerns (SMC) Univariate Model Fitting Results and Comparisons.
	Model Fit Statistics							Estimates from best fitting model
Variables & Models	ep	-2LL	df	AIC	D-2LL	Ddf	p	A	95%LL	95%UL	C	95%LL	95%UL	E	95%LL	95%UL
SMC Age 38
ACE	4	4329.74	1533	4337.74
AE*	3	4330.81	1534	4336.81	1.06	1	0.303	0.24	0.15	0.32				0.77	0.69	0.85
CE	3	4330.15	1534	4336.15	0.4	1	0.526
E	2	4358.99	1535	4362.99	29.24	2	<.001
SMC Age 56
ACE	4	1455.84	516	1463.84
AE*	3	1455.87	517	1461.87	0.03	1	0.869	0.31	0.17	0.44				0.69	0.56	0.83
CE	3	1457.99	517	1463.99	2.15	1	0.142
E	2	1473.7	518	1477.69	17.85	2	0.0001
SMC Age 62
ACE	4	3371.06	1195	3379.06
AE*	3	3371.34	1196	3377.34	0.28	1	0.599	0.28	0.19	0.38				0.72	0.62	0.81
CE	3	3376.24	1196	3382.24	5.18	1	0.023
E	2	3401.61	1197	3405.61	30.55	2	<.001
SMC Age 68
ACE*	4	3332.21	1188	3340.21				0.68	0.35	0.99	-0.6	-0.31	-0.02	0.62	0.53	0.72
AE	3	3336.54	1189	3342.54	4.34	1	0.037
CE	3	3348.95	1189	3354.95	16.74	1	<.001
E	2	3381.36	1190	3385.36	49.16	2	<.001
Note. A = additive genetic, C = common or shared environment, E = non-shared environment, ep = number of estimated parameters, -2LL = -2 x log-likelihood, D-2LL = change in -2 x log-likelihood, Ddf = change in degrees of freedom, AIC = Akaike Information Criteria
*Indicates the best fitting model.

### Sheet: Table S5 
Table S5. Subjective Memory Concerns (SMC) Multivariate Model Fitting Results and Comparisons Between the Saturated ACE Correlated Factors Model (base), and the Autoregression, 1- & 2-factor Common Pathways, & Independent Pathways Submodels.
Models	ep	-2LL	df	AIC	D-2LL	Ddf	p
ACE correlated factors (base)	34	11788.8		11856.8
1-factor common pathway	18	11801.7	4414	11847.7	12.89	12	0.377
Independent pathways	34	14006.8	4426	14062.8	2217.96	6	<.001
Autoregressive	28	11867.3	4430	11903.3	78.51	16	<.001
Note. ep = number of estimated parameters, -2LL = -2 x log-likelihood, D-2LL = change in -2 x log-likelihood, Ddf = change in degrees of freedom, AIC = Akaike Information Criteria. The ACE correlated factors is useful for ensuring that the observed variance-covariance structure is positive definitive and for evaluating any potential model misspecification (Neale et al., 2006; Verhulst et al., 201…

### Sheet: Table S6
Table S6. Subjective Memory Concerns (SMC) Best Fitting Multivariate 1-factor Common Pathway Model Fitting Results and Comparisons between the ACE & the AE, CE & E Submodels.
Models	ep	-2LL	df	AIC	D-2LL	Ddf	p
ACE	23	11801.7	4426	11847.7
AE	18	11807.6	4431	11843.6	5.9	5	0.316
CE	18	11804.6	4430	11842.6	2.85	5	0.584
E	14	12615.7	4435	12643.7	813.45	9	<.001
Note. ep = number of estimated parameters, -2LL = -2 x log-likelihood, D-2LL = change in -2 x log-likelihood, Ddf = change in degrees of freedom, AIC = Akaike Information Criteria. The ACE correlated factors is useful for ensuring that the observed variance-covariance structure is positive definitive and for evaluating any potential model misspecification.

### Sheet: Table S7
Table S7. Episodic Memory and Depressive Symptoms Multivariate Model Fitting Results and Comparisons Between the Saturated ACE Correlated Factors Model (base), and the Autoregression, 1- & 2-factor Common Pathways, & Independent Pathways Submodels.
Variables and Models	ep	minus2LL	df	AIC	diff	LL diffd	p
Episodic Memory
Full Covariance Model	21	8339.27	3644	8381.27
Common Pathway	18	8345.12	3648	8381.12	1.645	4	0.8006
Independent	15	10635.2	3644	10677.2	492.086	6	-
Autoregressive	14	8348.42	3651	8376.42	6.236	7	0.512
Depressive Symptoms	ep	minus2LL	df	AIC
Full Covariance Model	21	9159.5	3651	9201.5
Common Pathway	18	9179.85	3655	9215.85	5.85213	22	0.210467
Independent	15	11024.2	3651	11066.2	2295.91	10	-
Autoregressive	14	9169.91	3658	9197.91	9.15387	9	0.241797
Note. ep = number of estimated parameters, -2LL = -2 x log-likelihood, D-2LL = change in -2 x log-likelihood, Ddf = change in degrees of freedom, AIC = Akaike Information Criteria

### Sheet: Table S8
Table S8. Best Fitting Multivariate 1-factor Common Pathway Model Fitting Results and Comparisons between the ACE & the AE, CE & E Submodels for Episodic Memory and Depressive Symptoms.
Variables and Models	ep	minus2LL	df	AIC	diffLL	diffdf	p
Episodic Memory
ACE (base)	37	15872.4	6541	15946.4
AE*	36	15872.8	6542	15944.8	0.434546	1	0.509767
CE	36	15924.5	6542	15996.5	52.0985	1	5.27849e-13
E	21	16265.7	6557	16307.7	393.334	16	9.07537e-74
Depressive Symptoms
ACE (base)	37	31664.2	6548	31738.2
AE*	36	31664.9	6549	31736.9	0.721547	1	0.396
CE	36	31674.2	6549	31746.2	10.0411	1	0.001
E	21	31827.9	6564	31869.9	163.689	16	1.52115e-26
Note. A = additive genetic, C = common or shared environment, E = non-shared environment, ep = number of estimated parameters, -2LL = -2 x log-likelihood, D-2LL = change in -2 x log-likelihood, Ddf = change in degrees of freedom, AIC = Akaike Information Criteria
*Indicates the best fitting model.
